# Assessing the Accuracy of CGM Metrics: The Role of Missing Data and Imputation Strategies

**DOI:** 10.1101/2025.02.13.25322196

**Authors:** Simon Lebech Cichosz, Thomas Kronborg, Stine Hangaard, Peter Vestergaard, Morten Hasselstrøm Jensen

## Abstract

**Aim:** This study aims to evaluate the accuracy of continuous glucose monitoring (CGM)-derived metrics, particularly those related to glycemic variability, in the presence of missing data. It systematically examines the effects of different missing data patterns and imputation strategies on both standard glycemic metrics and complex variability metrics.

**Methods:** The analysis modeled and compared the effects of three types of missing data patterns—missing completely at random (MCAR), segmental gaps, and blockwise gaps—with proportions ranging from 5% to 50% on CGM metrics derived from 14-day profiles of individuals with type 1 and type 2 diabetes. Six imputation strategies were assessed: data removal, linear interpolation, mean imputation, piecewise cubic Hermite interpolation, temporal alignment imputation (TAI) and random forest-based imputation.

**Results:** A total of 933 14-day CGM profiles from 468 individuals with diabeteswere analyzed. Across all metrics, the coefficient of determination (R^2^) improved as the proportion of missing data decreased, regardless of the missing data pattern. The impact of missing data on the agreement between imputed and reference metrics varied depending on the missing data pattern. To achieve high accuracy (R^2^ > 0.95) in representing true metrics, at least 80% of the CGM data was required. While no imputation strategy fully compensated for high levels of missing data, simple removal and TAI outperformed others in certain scenarios.

**Conclusion:** This study highlights the significant impact of missing data and imputation strategies on CGM-derived metrics, particularly glycemic variability and time below range (TBR) estimates. The findings underscore the necessity of rigorous data handling practices to ensure reliable assessments of glycemic control and variability.
