## Supplementary material for "Assessing the Accuracy of CGM Metrics: The Role of Missing Data and Imputation Strategies": allMeanR2_combined_Block.csv

MissingPct	MethodMissing	Method	MR2	Mean	Std	CV	TIR	TITR	TBR	TAR	GRI	CONGA_2H	CONGA_6H	CONGA_24H	MAGE	Mobility	DTpM	GMI
0.05	Block	Linear	0.9954	0.9983	0.9964	0.9936	0.9955	0.9939	0.9942	0.9955	0.9973	0.9933	0.9954	0.9868	0.9921	0.989	0.9977	0.9983
0.05	Block	Mean	0.9958	0.9989	0.9978	0.9964	0.9954	0.993	0.9958	0.9954	0.9977	0.9936	0.9966	0.9913	0.9908	0.9821	0.9977	0.9989
0.05	Block	PCHIP	0.9954	0.9983	0.9962	0.9934	0.9954	0.9939	0.9946	0.9955	0.9974	0.9933	0.9957	0.9864	0.9919	0.9885	0.9977	0.9983
0.05	Block	RF	0.9938	0.9982	0.9942	0.9898	0.9953	0.9936	0.9909	0.9954	0.9969	0.9935	0.9938	0.9768	0.9916	0.9874	0.9977	0.9982
0.05	Block	Remove	0.9977	0.9989	0.9978	0.9964	0.9985	0.9978	0.9958	0.9985	0.9988	0.9937	0.9961	0.9825	0.9928	0.9738	0.9977	0.9989
0.05	Block	TAI	0.9972	0.999	0.9977	0.9962	0.998	0.9972	0.9958	0.998	0.9987	0.9935	0.9966	0.992	0.992	0.9808	0.9975	0.999
0.1	Block	Linear	0.9862	0.9938	0.9894	0.9794	0.9861	0.9784	0.9831	0.9862	0.9911	0.99	0.9875	0.9654	0.9846	0.9708	0.9943	0.9938
0.1	Block	Mean	0.9902	0.9964	0.9931	0.9905	0.9846	0.9782	0.9863	0.9845	0.9921	0.9902	0.9911	0.9821	0.9854	0.9649	0.9943	0.9964
0.1	Block	PCHIP	0.9856	0.9932	0.9861	0.9745	0.9855	0.9765	0.9819	0.9856	0.9906	0.9901	0.9882	0.9491	0.985	0.9664	0.9943	0.9932
0.1	Block	RF	0.9848	0.9936	0.9767	0.9646	0.9848	0.9773	0.9236	0.9849	0.9893	0.9882	0.9867	0.8926	0.982	0.9658	0.9943	0.9936
0.1	Block	Remove	0.9931	0.9964	0.9931	0.9906	0.9951	0.9943	0.9863	0.9951	0.9959	0.9897	0.9909	0.9739	0.9883	0.9541	0.9943	0.9964
0.1	Block	TAI	0.9922	0.9965	0.9929	0.9899	0.9935	0.9922	0.9869	0.9935	0.9954	0.9911	0.9917	0.9828	0.9867	0.9635	0.9931	0.9965
0.2	Block	Linear	0.9519	0.9642	0.9343	0.9176	0.9276	0.9101	0.9664	0.9284	0.9519	0.9748	0.9722	0.938	0.9678	0.8857	0.9854	0.9642
0.2	Block	Mean	0.9716	0.9895	0.9824	0.974	0.9441	0.9228	0.9664	0.9441	0.9716	0.9752	0.9778	0.9578	0.9697	0.9278	0.9853	0.9895
0.2	Block	PCHIP	0.9475	0.9605	0.9244	0.9065	0.922	0.903	0.9664	0.9229	0.9475	0.9748	0.9727	0.9333	0.9645	0.8794	0.9854	0.9605
0.2	Block	RF	0.9494	0.9646	0.8995	0.8652	0.9232	0.9018	0.9664	0.9241	0.9494	0.9746	0.9763	0.8559	0.9607	0.8605	0.9854	0.9646
0.2	Block	Remove	0.9824	0.9895	0.9824	0.974	0.9865	0.9836	0.9663	0.9867	0.9879	0.9784	0.9798	0.951	0.9741	0.9185	0.9854	0.9895
0.2	Block	TAI	0.9796	0.9894	0.9816	0.9721	0.9813	0.9754	0.9653	0.9815	0.9866	0.9763	0.9796	0.9547	0.9676	0.9108	0.9804	0.9894
0.3	Block	Linear	0.8986	0.9381	0.8915	0.8537	0.8822	0.838	0.8986	0.883	0.9187	0.9569	0.9458	0.8899	0.9385	0.8474	0.9727	0.9381
0.3	Block	Mean	0.9472	0.9783	0.96	0.9472	0.8869	0.8475	0.9475	0.8869	0.9387	0.9563	0.9519	0.9162	0.9444	0.8949	0.9724	0.9783
0.3	Block	PCHIP	0.9093	0.9254	0.8446	0.8235	0.8718	0.822	0.9377	0.873	0.9093	0.957	0.9463	0.8883	0.9344	0.8268	0.9727	0.9254
0.3	Block	RF	0.8789	0.9409	0.8265	0.7936	0.8764	0.8407	0.6202	0.8789	0.9103	0.9559	0.9472	0.8141	0.9251	0.8363	0.9726	0.9409
0.3	Block	Remove	0.9607	0.9783	0.96	0.9471	0.9718	0.9678	0.9474	0.9722	0.9752	0.9607	0.9529	0.8981	0.9514	0.8841	0.9727	0.9783
0.3	Block	TAI	0.9567	0.9777	0.9568	0.9413	0.961	0.9529	0.9444	0.9617	0.9709	0.9567	0.9518	0.9124	0.9325	0.8403	0.9613	0.9777
0.4	Block	Linear	0.8663	0.8929	0.8663	0.7989	0.7716	0.7597	0.9386	0.7743	0.8403	0.9424	0.9232	0.8522	0.9079	0.7927	0.9586	0.8929
0.4	Block	Mean	0.9206	0.966	0.9372	0.9206	0.8256	0.7644	0.9386	0.8256	0.8996	0.9437	0.9275	0.8857	0.9099	0.8465	0.9585	0.966
0.4	Block	PCHIP	0.8546	0.8683	0.8381	0.7667	0.7324	0.7164	0.9386	0.7349	0.8095	0.9424	0.9235	0.8546	0.9017	0.7727	0.9586	0.8683
0.4	Block	RF	0.8096	0.9002	0.7996	0.745	0.7741	0.7248	0.4793	0.7789	0.829	0.9436	0.9295	0.8096	0.9012	0.7626	0.9587	0.9002
0.4	Block	Remove	0.9474	0.966	0.9372	0.9207	0.9553	0.9493	0.9386	0.9555	0.9623	0.9474	0.9288	0.8621	0.9299	0.8278	0.9586	0.966
0.4	Block	TAI	0.9348	0.964	0.9271	0.9056	0.9349	0.9208	0.9386	0.9359	0.9503	0.9425	0.9238	0.8803	0.8875	0.7911	0.9348	0.964
0.5	Block	Linear	0.7308	0.7689	0.7037	0.641	0.6538	0.5787	0.6114	0.6549	0.7308	0.9217	0.8998	0.7795	0.8494	0.6566	0.9497	0.7689
0.5	Block	Mean	0.8932	0.9527	0.9112	0.8932	0.7652	0.696	0.8988	0.7646	0.8574	0.922	0.903	0.8616	0.8794	0.7881	0.949	0.9527
0.5	Block	PCHIP	0.7116	0.7542	0.6718	0.6281	0.6397	0.5709	0.5963	0.6416	0.7116	0.9218	0.9002	0.7776	0.8392	0.6402	0.9497	0.7542
0.5	Block	RF	0.6997	0.7739	0.6193	0.5366	0.6336	0.5748	0.4618	0.6334	0.7094	0.923	0.8991	0.6997	0.8174	0.5738	0.9501	0.7739
0.5	Block	Remove	0.9203	0.9527	0.9112	0.8932	0.9389	0.9248	0.8987	0.9392	0.9498	0.9203	0.8941	0.8434	0.8939	0.8035	0.9497	0.9527
0.5	Block	TAI	0.8912	0.9505	0.8871	0.8573	0.9123	0.8912	0.8905	0.9131	0.9346	0.9069	0.8823	0.8562	0.8115	0.6684	0.8943	0.9505
